# A Systematic Review: The Dimensions utilized in the Performance Evaluation of Healthcare- An Implication during the COVID-19 Pandemic

**DOI:** 10.1101/2021.06.26.21259568

**Authors:** Faten Amer, Sahar Hammoud, Haitham Khatatbeh, Szimonetta Lohner, Imre Boncz, Dóra Endrei

## Abstract

**Background:** The balanced scorecard (BSC) has been implemented to evaluate the performance of health care organizations (HCOs). BSC proved to be effective in improving financial performance and patient satisfaction.

**Aim:** This systematic review aims to identify key performance indicators (KPIs) and dimensions that are vital and most frequently used by health care managers in BSC implementations. Additionally, it attempts to analyze the resulting dimensions during the COVID-19 era.

**Methods:** This systematic review adheres to PRISMA guidelines. The PubMed, Embase, Cochrane, and Google Scholar databases and Google search engine were inspected to find all implementations of BSC at HCO. The risk of bias was assessed using the nonrandomized intervention studies (ROBINS-I) tool to evaluate the quality of observational and quasi-experimental studies and the Cochrane (RoB 2) tool for randomized controlled trials (RCTs).

**Results:** There were 33 eligible studies, of which we identified 36 BSC implementations. The categorization and regrouping of the 797 KPIs resulted in 46 subdimensions. The reassembly of these subdimensions resulted in 13 major dimensions: financial, efficiency and effectiveness, availability and quality of supplies and services, managerial tasks, health care workers (HCW) scientific development error-free and safety, time, HCW-centeredness, patient-centeredness, technology, and information systems, community care and reputation, HCO building, and communication. On the other hand, this review detected that BSC design modification to include external and managerial perspectives was necessary for many BSC implementations.

**Conclusion:** This review solves the KPI categorization dilemma. It also guides researchers and health care managers in choosing dimensions for future BSC implementations and performance evaluations in general. Consequently, dimension uniformity will improve the data sharing and comparability among studies. Additionally, despite the pandemic negatively influencing many dimensions, the researchers observed a lack of comprehensive HCO performance evaluations. In the same vein, although some resulting dimensions were assessed separately during the pandemic, other dimensions still lack investigation. Lastly, BSC dimensions may play an essential role in tackling the COVID-19 pandemic. However, further research is required to investigate the BSC implementation effect in mitigating the pandemic consequences on HCO.
