## Supplementary material for "A Systematic Review: The Dimensions utilized in the Performance Evaluation of Healthcare- An Implication during the COVID-19 Pandemic": S2 Appendix

### Sheet: PubMed
Appendix 2
Recent queries in PubMed until September 20, 2020
No.	Query	Items
#1	patient satisfaction[MeSH Terms]	89496
#2	cost-benefit analysis[MeSH Terms]	81191
#3	health care costs[MeSH Terms]	65330
#4	Hospital personnel management[MeSH Terms]	5655
#5	staff development[MeSH Terms]	9396
#6	knowledge management[MeSH Terms]	356
#7	efficiency, organizational[MeSH Terms]	21725
#8	(#1 OR #2 OR #3 OR #4 OR #5 OR #6 OR #7)	252735
#9	hospitals[MeSH Terms]	274641
#10	hospital department[MeSH Terms]	183457
#11	health[MeSH Terms]	364140
#12	(#9 OR #10 OR #11)	785761
#13	"quality indicators, health care"[MeSH Terms]	21396
#14	(#8 AND #12 AND #13)	699
#15	scorecard*[Text Word]	890
#16	"score card*"[Text Word]	221
#17	(#14 OR #15 OR #16)	1781

### Sheet: Embase
Recent queries in Embase until September 20, 2020
No.	Query	Items
#1	'patient satisfaction'/exp	137588
#2	cost effectiveness analysis'/exp	151323
#3	health care personnel management'/exp	2938
#4	staff training'/exp	13540
#5	productivity'/exp	40473
#6	#1 OR #2 OR #3 OR #4 OR #5	339442
#7	performance measurement system'/exp	8996
#8	'hospital"/exp	1167546
#9	'health center'/exp	33781
#10	'secondary care center'/exp	1375
#11	'tertiary care center'/exp	59133
#12	'health'/exp	699087
#13	#8 OR #9 OR #10 OR #11 OR #12	1867331
#14	#6 AND #7 AND #13	129
#15	scorecard*	1249
#16	"score card*"	504
#17	#14 OR #15 OR #16	1853

### Sheet: Cochrane
Recent queries in Cochrane until September 20, 2020
No.	Query	Items
#1	MeSH descriptor: [Patient Satisfaction] explode all trees	11693
#2	MeSH descriptor: [Cost-Benefit Analysis] explode all trees	6688
#3	MESH DESCRIPTOR Health Care Costs EXPLODE ALL TREES	3350
#4	MeSH descriptor: [Personnel Management] explode all trees	2283
#5	MESH DESCRIPTOR Staff Development EXPLODE ALL TREES	85
#6	MESH DESCRIPTOR Knowledge Management EXPLODE ALL TREES	3
#7	MeSH descriptor: [Efficiency, Organizational] explode all trees	119
#8	#1 OR #2 OR #3 OR #4 OR #5 OR #6 OR #7	21472
#9	MeSH descriptor: [Hospitalization] explode all trees	13176
#10	MeSH descriptor: [Hospital Departments] explode all trees	3404
#11	MeSH descriptor: [Health] explode all trees	8297
#12	#9 OR #10 OR #11	23936
#13	MESH DESCRIPTOR Quality Indicators, Health Care EXPLODE ALL TREES	449
#14	MeSH descriptor: [Quality Assurance, Health Care] explode all trees	3170
#15	#13 OR #14	3523
#16	#8 AND #12 AND #15	111
#17	(scorecard*):ti,ab,kw	29
#18	(score card*):ti,ab,kw	104
#19	#12 OR #13 OR #14	244

### Sheet: Google Scholar
Appendix(4): Queries in Google scholar until September 20, 2020
allintitle: Balanced scorecard implementation Health OR Hospitals OR department -design	Articles in google scholar	150
allintitle: Balanced scorecard Case study Health OR Hospitals OR department	in Google engine Search	3
